# Geographic variation of mutagenic exposures in kidney cancer genomes

## Abstract

International differences in the incidence of many cancer types indicate the existence of carcinogen exposures that have not been identified by conventional epidemiology yet potentially make a substantial contribution to cancer burden^1^. This pertains to clear cell renal cell carcinoma (ccRCC), for which obesity, hypertension, and tobacco smoking are risk factors but do not explain its geographical variation in incidence^2^. Some carcinogens generate somatic mutations and a complementary strategy for detecting past exposures is to sequence the genomes of cancers from populations with different incidence rates and infer underlying causes from differences in patterns of somatic mutations. Here, we sequenced 962 ccRCC from 11 countries of varying incidence. Somatic mutation profiles differed between countries. In Romania, Serbia and Thailand, mutational signatures likely caused by extracts of Aristolochia plants were present in most cases and rare elsewhere. In Japan, a mutational signature of unknown cause was found in >70% cases and <2% elsewhere. A further mutational signature of unknown cause was ubiquitous but exhibited higher mutation loads in countries with higher kidney cancer incidence rates (p-value <6 × 10^−18^). Known signatures of tobacco smoking correlated with tobacco consumption, but no signature was associated with obesity or hypertension suggesting non-mutagenic mechanisms of action underlying these risk factors. The results indicate the existence of multiple, geographically variable, mutagenic exposures potentially affecting 10s of millions of people and illustrate the opportunities for new insights into cancer causation through large-scale global cancer genomics.
