## Supplementary Note Tables for "Geographic variation of mutagenic exposures in kidney cancer genomes"

### Sheet: Supplementary Note Table 1
Supplementary Note Table 1: Comparison of single base substitution signatures extracted by SigProfilerExtractor and mSigHdp
SBS1536 Signature	SBS288 Signature	mSigHdp Signature	SBS1536 vs SBS288 Cosine Similarity	SBS1536 vs mSigHdp Cosine Similarity	SBS288 vs mSigHdp Cosine Similarity
SBS1536A	SBS288B	hdp2	0.98	0.95	0.89
SBS1536B	SBS288A	hdp1	0.97	0.95	0.89
SBS1536C	-	-	-	-	-
SBS1536D	SBS288F	hdp3	1	0.99	0.98
SBS1536E	-	-	-	-	-
SBS1536F	SBS288C	hdp4	0.99	0.95	0.9
SBS1536G	SBS288E	hdp9	0.99	0.94	0.95
SBS1536H	SBS288D	hdp10	0.98	0.97	0.93
SBS1536I	SBS288J	hdp 11	1	0.75	0.77
SBS1536J	SBS288H	hdp6	0.99	0.92	0.92
SBS1536K	SBS288K	hdp7	0.99	0.97	0.99
SBS1536L	SBS288I	hdp5	0.99	0.99	0.98
SBS1536M	SBS288G	hdp8	0.98	0.96	0.95

### Sheet: Supplementary Note Table 2
Supplementary Note Table 2: Rejected SBS signature decompositions
De novo extracted	Global NMF Signatures	Cosine Similarity
SBS-A	Signature SBS1 (1.02%) & Signature SBS5 (2.96%) & Signature SBS7c (9.46%) & Signature SBS28 (7.68%) & Signature SBS40 (78.88%)	0.94
SBS-B	Signature SBS1 (2.62%) & Signature SBS30 (15.68%) & Signature SBS40 (81.70%)	0.96
SBS-F	Signature SBS5 (100.00%)	0.91
SBS-H	Signature SBS5 (8.64%) & Signature SBS8 (74.44%) & Signature SBS32 (16.92%)	0.93
SBS-I	Signature SBS5 (27.76%) & Signature SBS22 (37.58%) & Signature SBS27 (14.26%) & Signature SBS90 (20.40%)	0.96

### Sheet: Supplementary Note Table 3
Supplementary Note Table 3: Exploration of conditions required for SBS40a, SBS40b and SBS40c separation.
	SBS40a	SBS40b	SBS40c
SBS96_500_S1	0.98	0.97	0.95
SBS96_500_S2	0.96	0.98	0.91
SBS96_500_S3	0.93	0.97	0.9
SBS96_500_S4	0.98	0.97	0.97
SBS96_500_S5	0.97	0.98	N/A
SBS96_250_S1	0.95	0.97	N/A
SBS96_250_S2	0.97	0.99	N/A
SBS96_250_S3	0.96	0.99	N/A
SBS96_250_S4	0.88	0.92	N/A
SBS96_250_S5	0.95	0.96	0.91
SBS96_125_S1	N/A	N/A	N/A
SBS96_125_S2	0.88	0.95	N/A
SBS96_125_S3	0.96	0.95	N/A
SBS96_125_S4	0.85	0.93	N/A
SBS96_125_S5	0.91	0.94	N/A
SBS288_500_S1	0.98	0.99	0.99
SBS288_500_S2	0.98	0.99	0.99
SBS288_500_S3	0.99	0.99	0.99
SBS288_500_S4	0.98	0.98	0.98
SBS288_500_S5	0.97	0.99	0.98
SBS288_250_S1	0.95	0.97	N/A
SBS288_250_S2	0.96	0.99	N/A
SBS288_250_S3	0.94	0.99	0.91
SBS288_250_S4	0.95	0.99	0.97
SBS288_250_S5	0.92	0.99	0.96
SBS288_125_S1	0.89	0.97	0.95
SBS288_125_S2	0.94	0.95	N/A
SBS288_125_S3	0.87	0.98	0.95
SBS288_125_S4	0.9	0.94	N/A
SBS288_125_S5	0.91	0.93	N/A
Average SBS96 500	0.964	0.974	0.9325
Average SBS96 250	0.942	0.966	0.91
Average SBS96 125	0.9	0.9425	-
Average SBS288 500	0.98	0.988	0.986
Average SBS288 250	0.944	0.986	0.946667
Average SBS288 125	0.902	0.954	0.95
Average SBS96	0.937857	0.962143	0.928
Average SBS288	0.942	0.976	0.967
Average Overall	0.94	0.96931	0.954

### Sheet: Supplementary Note Table 4
Supplementary Note Table 4. Associations of relative attribution of COSMIC mutational signatures with age-standardised incidence rates (ASR) of ccRCC
Signature	Effect size (95% CI)	Regression type	p-value
SBS1	-0.0003 (-0.0008-0.0003)	linear	3.2e-01
SBS40a	0.0043 (0.0016-0.0070)	linear	1.7e-03
SBS40b	0.0104 (0.0082-0.0125)	linear	1.1e-20
ID1	-0.0024 (-0.0037--0.0010)	linear	5.1e-04
ID5	0.0100 (0.0068-0.0132)	linear	1.2e-09
Linear regressions are run with relative signature attribution as a dependent variable and ASR as an independent variable for all signatures present in >=75% of samples.
Covariates in all regressions include sex and age of diagnosis.
Results passing multiple comparisons are highlighed in bold.

### Sheet: Supplementary Note Table 5
Supplementary Note Table 5. Associations of attribution of COSMIC mutational signatures and mutational burdens with age-standardised incidence rates (ASR) of ccRCC excluding countries with predominant AA signatures
Signature	Effect size (95% CI)	Regression type	p-value
SBS1	-3.63 (-10.32-3.07)	linear	2.9e-01
SBS2	1.09 (0.82-1.45)	logistic	5.4e-01
SBS4	1.04 (0.99-1.09)	logistic	1.1e-01
SBS5	0.99 (0.92-1.08)	logistic	8.6e-01
SBS12	0.79 (0.72-0.87)	logistic	1.5e-06
SBS13	1.02 (0.96-1.09)	logistic	4.5e-01
SBS18	1.04 (0.95-1.13)	logistic	4.2e-01
SBS40a	29.98 (11.33-48.63)	linear	1.7e-03
SBS40b	65.37 (50.51-80.24)	linear	3.1e-17
SBS40c	0.96 (0.90-1.03)	logistic	2.6e-01
SBS44	0.98 (0.81-1.18)	logistic	8.2e-01
DBS2	1.06 (1.01-1.11)	logistic	1.5e-02
DBS4	1.08 (1.00-1.17)	logistic	4.1e-02
DBS9	1.04 (0.92-1.16)	logistic	5.3e-01
DBS_C	1.01 (0.94-1.09)	logistic	7.5e-01
ID1	-0.90 (-4.47-2.66)	linear	6.2e-01
ID2	1.08 (0.90-1.29)	logistic	4.3e-01
ID3	0.98 (0.87-1.11)	logistic	8.0e-01
ID5	18.93 (14.21-23.66)	linear	1.2e-14
ID8	1.09 (1.04-1.15)	logistic	9.5e-04
ID11	1.11 (0.87-1.43)	logistic	4.1e-01
ID12	0.80 (0.63-1.01)	logistic	5.7e-02
SBS burden	79.69 (38.88-120.49)	linear	1.4e-04
DBS burden	1.52 (0.96-2.08)	linear	1.4e-07
ID burden	20.49 (6.26-34.72)	linear	4.8e-03
Linear regressions were run with signature attribution or mutational burden as a dependent variable and ASR as an independent variable.
Countries with predominant AA signatures (Romania, Serbia and Thailand) were excluded.
If a signature was present in <75% of samples, the logistic regressions were used with signature presence as a dependent variable.
Covariates in all regressions include sex and age of diagnosis.
The result for SBS12 is not representative due to the outlier effect of this signature in Japan.
Results passing multiple comparisons are highlighed in bold.

### Sheet: Supplementary Note Table 6
Supplementary Note Table 6. Associations of ccRCC risk factors with COSMIC mutational signatures and mutational burden for early-stage cases only
Risk factor	Signature	OR (95% CI)	p-value
Age of diagnosis	SBS1	1.0 (0.8-1.2)	8.7e-01
	SBS4	1.6 (1.3-1.9)	2.7e-07
	SBS5	1.7 (1.3-2.4)	4.6e-04
	SBS12	1.8 (1.1-3.0)	1.4e-02
	SBS13	1.1 (0.9-1.5)	3.1e-01
	SBS18	0.9 (0.6-1.3)	5.4e-01
	SBS21	1.1 (0.4-3.4)	7.0e-01
	SBS22a	1.8 (1.2-2.9)	4.1e-03
	SBS22b	2.4 (1.6-3.9)	2.5e-05
	SBS40a	1.8 (1.5-2.1)	6.1e-10
	SBS40b	2.1 (1.8-2.6)	3.0e-16
	SBS40c	0.9 (0.7-1.2)	5.9e-01
	SBS44	1.1 (0.4-3.4)	7.0e-01
	DBS2	1.3 (1.1-1.5)	3.3e-03
	DBS4	1.3 (1.0-1.8)	7.7e-02
	DBS9	1.0 (0.7-1.5)	5.7e-01
	DBS_C	1.2 (0.9-1.6)	1.6e-01
	DBS_D	1.7 (1.1-2.5)	7.1e-03
	ID1	1.2 (1.0-1.4)	2.7e-02
	ID2	0.8 (0.4-1.5)	3.8e-01
	ID3	1.1 (0.8-1.5)	6.3e-01
	ID5	2.4 (1.9-2.9)	5.5e-20
	ID8	2.2 (1.8-2.7)	1.4e-14
	ID9	0.6 (0.1-2.2)	2.8e-01
	ID11	1.3 (0.5-3.7)	4.1e-01
	ID12	0.8 (0.3-1.9)	3.4e-01
	ID_C	1.4 (0.8-3.0)	2.7e-01
	SBS burden	3.4 (2.7-4.4)	6.3e-32
	DBS burden	2.4 (1.9-3.0)	1.4e-14
	ID burden	2.7 (2.2-3.3)	6.2e-24
Sex	SBS1	0.9 (0.6-1.5)	7.4e-01
	SBS4	0.8 (0.5-1.2)	3.1e-01
	SBS5	0.6 (0.3-1.1)	9.8e-02
	SBS12	1.4 (0.4-5.4)	5.4e-01
	SBS13	1.7 (0.8-3.4)	1.5e-01
	SBS18	4.8 (1.5-24.4)	7.2e-03
	SBS21	0.8 (0.1-9.1)	6.6e-01
	SBS22a	0.6 (0.2-1.6)	2.5e-01
	SBS22b	1.0 (0.4-2.5)	7.1e-01
	SBS40a	1.0 (0.7-1.5)	9.7e-01
	SBS40b	1.6 (1.0-2.4)	2.8e-02
	SBS40c	1.4 (0.8-2.4)	2.8e-01
	SBS44	0.8 (0.1-9.1)	6.6e-01
	DBS2	1.6 (1.1-2.4)	2.5e-02
	DBS4	0.8 (0.4-1.5)	4.2e-01
	DBS9	1.6 (0.7-4.1)	2.7e-01
	DBS_C	2.1 (1.1-4.1)	2.1e-02
	DBS_D	0.7 (0.3-1.6)	3.3e-01
	ID1	1.1 (0.8-1.6)	6.3e-01
	ID2	2.4 (0.5-22.8)	2.9e-01
	ID3	1.1 (0.5-2.5)	6.7e-01
	ID5	1.6 (1.1-2.5)	2.5e-02
	ID8	1.8 (1.2-2.8)	5.6e-03
	ID9	0.2 (0.0-2.9)	2.0e-01
	ID11	1.5 (0.2-16.7)	5.9e-01
	ID12	0.2 (0.0-1.7)	1.4e-01
	ID_C	1.9 (0.4-11.6)	3.9e-01
	SBS burden	1.9 (1.2-3.0)	7.1e-03
	DBS burden	1.8 (1.2-2.9)	9.7e-03
	ID burden	2.0 (1.3-3.2)	1.3e-03
Stage	SBS1	1.3 (0.7-2.2)	4.0e-01
	SBS4	0.9 (0.6-1.5)	6.7e-01
	SBS5	1.2 (0.5-2.7)	4.8e-01
	SBS12	0.2 (0.0-1.6)	1.2e-01
	SBS13	1.5 (0.7-3.0)	2.7e-01
	SBS18	2.4 (0.8-6.6)	1.1e-01
	SBS21	3.1 (0.3-33.6)	3.0e-01
	SBS22a	0.8 (0.2-2.6)	6.6e-01
	SBS22b	1.9 (0.6-6.2)	2.8e-01
	SBS40a	1.5 (0.9-2.4)	1.3e-01
	SBS40b	1.0 (0.6-1.6)	8.9e-01
	SBS40c	0.8 (0.4-1.7)	6.0e-01
	SBS44	3.1 (0.3-33.6)	3.0e-01
	DBS2	1.0 (0.6-1.6)	9.2e-01
	DBS4	1.0 (0.4-2.2)	8.3e-01
	DBS9	0.7 (0.2-2.1)	4.6e-01
	DBS_C	1.2 (0.6-2.3)	6.1e-01
	DBS_D	2.3 (0.9-6.1)	8.7e-02
	ID1	1.0 (0.6-1.6)	9.8e-01
	ID2	4.2 (0.9-21.1)	6.9e-02
	ID3	0.8 (0.3-1.9)	5.7e-01
	ID5	1.1 (0.6-1.8)	8.2e-01
	ID8	0.8 (0.5-1.3)	3.3e-01
	ID9	1.2 (0.0-18.3)	4.9e-01
	ID11	0.6 (0.0-5.8)	4.9e-01
	ID12	3.9 (0.3-44.9)	1.7e-01
	ID_C	1.1 (0.2-5.5)	8.4e-01
	SBS burden	1.3 (0.7-2.3)	3.8e-01
	DBS burden	0.7 (0.4-1.3)	2.4e-01
	ID burden	0.9 (0.5-1.4)	5.4e-01
Tobacco smoking	SBS1	0.7 (0.4-1.1)	9.5e-02
	SBS4	1.9 (1.2-2.8)	2.5e-03
	SBS5	1.4 (0.7-2.9)	2.9e-01
	SBS12	1.0 (0.3-3.5)	7.5e-01
	SBS13	1.5 (0.8-3.0)	2.4e-01
	SBS18	1.1 (0.4-2.9)	7.3e-01
	SBS21	1.4 (0.1-17.4)	6.2e-01
	SBS22a	0.8 (0.3-2.2)	5.2e-01
	SBS22b	1.1 (0.4-2.9)	6.9e-01
	SBS40a	1.6 (1.0-2.3)	3.1e-02
	SBS40b	1.4 (0.9-2.1)	1.2e-01
	SBS40c	1.0 (0.6-1.7)	8.2e-01
	SBS44	1.4 (0.1-17.4)	6.2e-01
	DBS2	2.5 (1.6-3.7)	1.5e-05
	DBS4	0.8 (0.4-1.5)	4.2e-01
	DBS9	0.8 (0.3-1.8)	4.8e-01
	DBS_C	1.2 (0.6-2.1)	6.0e-01
	DBS_D	1.2 (0.5-3.0)	6.1e-01
	ID1	1.0 (0.7-1.4)	8.4e-01
	ID2	0.7 (0.1-3.5)	5.7e-01
	ID3	1.5 (0.7-3.3)	3.2e-01
	ID5	1.2 (0.8-1.8)	4.2e-01
	ID8	1.1 (0.7-1.7)	5.5e-01
	ID9	3.8 (0.2-414.1)	2.8e-01
	ID11	0.6 (0.1-4.8)	5.4e-01
	ID12	0.2 (0.0-2.2)	1.7e-01
	ID_C	0.7 (0.1-3.3)	5.8e-01
	SBS burden	1.6 (1.0-2.5)	4.1e-02
	DBS burden	1.5 (0.9-2.4)	8.7e-02
	ID burden	1.0 (0.7-1.6)	8.0e-01
BMI	SBS1	0.9 (0.8-1.2)	5.4e-01
	SBS4	0.9 (0.7-1.1)	3.1e-01
	SBS5	1.5 (1.0-2.1)	2.6e-02
	SBS12	0.6 (0.4-1.2)	1.2e-01
	SBS13	1.2 (0.8-1.6)	2.9e-01
	SBS18	1.6 (0.9-2.9)	9.6e-02
	SBS21	0.7 (0.2-2.3)	5.0e-01
	SBS22a	1.1 (0.6-1.7)	8.2e-01
	SBS22b	0.7 (0.5-1.2)	1.9e-01
	SBS40a	1.0 (0.8-1.2)	8.9e-01
	SBS40b	1.1 (0.9-1.4)	2.2e-01
	SBS40c	1.0 (0.7-1.2)	6.7e-01
	SBS44	0.7 (0.2-2.3)	5.0e-01
	DBS2	1.1 (0.9-1.3)	4.7e-01
	DBS4	1.2 (0.8-1.6)	3.7e-01
	DBS9	0.9 (0.6-1.4)	4.6e-01
	DBS_C	0.8 (0.6-1.1)	1.3e-01
	DBS_D	0.8 (0.5-1.2)	2.8e-01
	ID1	0.8 (0.7-1.0)	7.1e-02
	ID2	1.2 (0.5-2.9)	5.9e-01
	ID3	1.0 (0.7-1.4)	8.5e-01
	ID5	1.1 (0.9-1.4)	2.8e-01
	ID8	1.1 (0.9-1.3)	4.5e-01
	ID9	2.0 (0.5-24.1)	2.5e-01
	ID11	1.4 (0.5-5.6)	3.9e-01
	ID12	1.1 (0.4-3.6)	4.3e-01
	ID_C	0.8 (0.4-1.7)	5.4e-01
	SBS burden	1.0 (0.8-1.3)	7.4e-01
	DBS burden	1.0 (0.8-1.2)	7.2e-01
	ID burden	1.1 (0.9-1.3)	4.0e-01
Hypertension	SBS1	1.1 (0.7-1.7)	6.1e-01
	SBS4	1.3 (0.9-2.0)	1.5e-01
	SBS5	1.5 (0.8-3.0)	2.3e-01
	SBS12	0.6 (0.2-1.8)	3.2e-01
	SBS13	1.1 (0.6-2.0)	8.2e-01
	SBS18	1.0 (0.4-2.5)	7.7e-01
	SBS21	1.0 (0.1-11.7)	6.8e-01
	SBS22a	1.0 (0.4-3.0)	7.1e-01
	SBS22b	1.2 (0.4-3.2)	6.2e-01
	SBS40a	1.0 (0.7-1.5)	9.7e-01
	SBS40b	1.3 (0.8-1.9)	2.7e-01
	SBS40c	0.6 (0.4-1.1)	1.0e-01
	SBS44	1.0 (0.1-11.7)	6.8e-01
	DBS2	1.0 (0.7-1.4)	9.0e-01
	DBS4	0.6 (0.3-1.2)	1.4e-01
	DBS9	0.6 (0.2-1.4)	2.3e-01
	DBS_C	0.7 (0.4-1.3)	2.7e-01
	DBS_D	1.1 (0.4-2.6)	7.2e-01
	ID1	0.8 (0.5-1.1)	2.0e-01
	ID2	2.4 (0.5-14.8)	2.5e-01
	ID3	0.7 (0.3-1.5)	3.0e-01
	ID5	1.2 (0.8-1.8)	3.8e-01
	ID8	1.9 (1.3-2.9)	2.4e-03
	ID9	3.1 (0.2-336.6)	3.5e-01
	ID11	6.2 (0.7-762.4)	1.1e-01
	ID12	0.6 (0.1-5.7)	5.1e-01
	ID_C	1.7 (0.4-7.9)	4.3e-01
	SBS burden	1.1 (0.7-1.7)	6.5e-01
	DBS burden	1.1 (0.7-1.7)	7.6e-01
	ID burden	1.4 (0.9-2.2)	8.9e-02
Diabetes	SBS1	0.9 (0.5-1.7)	7.6e-01
	SBS4	0.9 (0.5-1.6)	6.6e-01
	SBS5	1.6 (0.7-3.5)	2.6e-01
	SBS12	4.4 (1.0-21.3)	4.7e-02
	SBS13	1.1 (0.4-2.6)	7.8e-01
	SBS18	0.9 (0.2-3.3)	7.3e-01
	SBS21	1.2 (0.0-16.1)	6.9e-01
	SBS22a	2.5 (0.4-12.5)	2.6e-01
	SBS22b	1.4 (0.2-8.0)	5.8e-01
	SBS40a	0.8 (0.4-1.4)	4.4e-01
	SBS40b	1.9 (1.0-3.5)	4.3e-02
	SBS40c	0.8 (0.3-1.7)	5.5e-01
	SBS44	1.2 (0.0-16.1)	6.9e-01
	DBS2	0.8 (0.5-1.5)	5.3e-01
	DBS4	0.7 (0.2-1.9)	4.6e-01
	DBS9	0.8 (0.2-2.7)	6.3e-01
	DBS_C	0.8 (0.3-1.9)	6.4e-01
	DBS_D	2.8 (0.7-9.5)	1.2e-01
	ID1	0.8 (0.5-1.4)	4.4e-01
	ID2	0.3 (0.0-3.4)	4.0e-01
	ID3	0.4 (0.0-1.6)	1.8e-01
	ID5	1.3 (0.7-2.3)	4.2e-01
	ID8	1.2 (0.6-2.4)	6.4e-01
	ID9	1.1 (0.0-29.6)	6.4e-01
	ID11	2.5 (0.2-18.6)	3.6e-01
	ID12	0.4 (0.0-8.7)	4.9e-01
	ID_C	6.6 (0.4-284.5)	1.6e-01
	SBS burden	1.2 (0.6-2.3)	5.3e-01
	DBS burden	1.2 (0.6-2.4)	5.3e-01
	ID burden	1.1 (0.6-2.0)	7.1e-01
PFOA	SBS1	1.0 (0.8-1.3)	8.0e-01
	SBS4	1.0 (0.8-1.3)	7.5e-01
	SBS5	1.4 (0.9-2.3)	1.6e-01
	SBS12	0.5 (0.2-1.2)	1.3e-01
	SBS13	1.1 (0.8-1.6)	5.2e-01
	SBS18	1.3 (0.7-2.4)	4.0e-01
	SBS21	1.5 (0.4-7.6)	4.7e-01
	SBS22a	1.0 (0.5-2.1)	6.4e-01
	SBS22b	1.1 (0.6-2.0)	5.9e-01
	SBS40a	1.1 (0.9-1.4)	3.4e-01
	SBS40b	0.8 (0.7-1.1)	1.9e-01
	SBS40c	1.0 (0.7-1.3)	6.5e-01
	SBS44	1.5 (0.4-7.6)	4.7e-01
	DBS2	0.9 (0.7-1.1)	2.4e-01
	DBS4	1.2 (0.8-1.9)	4.8e-01
	DBS9	0.9 (0.5-1.5)	5.3e-01
	DBS_C	0.6 (0.4-0.9)	9.4e-03
	DBS_D	1.1 (0.6-2.0)	5.7e-01
	ID1	1.0 (0.8-1.2)	6.4e-01
	ID2	1.4 (0.5-4.3)	4.9e-01
	ID3	1.0 (0.6-1.6)	7.9e-01
	ID5	0.9 (0.7-1.2)	5.1e-01
	ID8	1.0 (0.7-1.2)	7.2e-01
	ID9	1.6 (0.3-54.1)	4.1e-01
	ID11	1.1 (0.4-4.3)	6.5e-01
	ID12	0.8 (0.2-3.6)	5.6e-01
	ID_C	3.0 (0.7-40.1)	1.4e-01
	SBS burden	0.9 (0.7-1.2)	3.5e-01
	DBS burden	1.0 (0.7-1.3)	7.9e-01
	ID burden	0.9 (0.7-1.2)	3.6e-01
Family history of RCC	SBS1	0.6 (0.3-1.4)	2.5e-01
	SBS4	0.7 (0.3-1.7)	4.5e-01
	SBS5	0.1 (0.0-0.8)	2.3e-02
	SBS12	0.1 (0.0-1.2)	5.4e-02
	SBS13	1.2 (0.3-3.8)	5.2e-01
	SBS18	1.3 (0.1-6.3)	5.9e-01
	SBS21	3.6 (0.0-43.4)	4.0e-01
	SBS22a	1.0 (0.1-10.3)	8.3e-01
	SBS22b	2.4 (0.2-20.7)	4.4e-01
	SBS40a	1.5 (0.7-3.6)	3.4e-01
	SBS40b	0.8 (0.3-1.9)	6.1e-01
	SBS40c	2.5 (0.9-6.3)	8.2e-02
	SBS44	3.6 (0.0-43.4)	4.0e-01
	DBS2	1.9 (0.8-4.4)	1.3e-01
	DBS4	1.0 (0.2-3.5)	8.2e-01
	DBS9	2.7 (0.6-8.8)	1.3e-01
	DBS_C	1.5 (0.4-4.0)	4.7e-01
	DBS_D	1.5 (0.1-7.1)	6.8e-01
	ID1	2.6 (1.1-6.8)	2.2e-02
	ID2	4.2 (0.4-25.1)	1.7e-01
	ID3	3.4 (0.8-11.9)	8.9e-02
	ID5	2.2 (0.9-6.0)	8.7e-02
	ID8	0.7 (0.3-2.1)	5.6e-01
	ID9	1.8 (0.0-44.5)	4.0e-01
	ID11	1.8 (0.0-20.6)	4.7e-01
	ID12	2.8 (0.0-39.4)	4.2e-01
	ID_C	4.3 (0.0-87.3)	4.0e-01
	SBS burden	1.9 (0.8-5.2)	1.7e-01
	DBS burden	1.6 (0.7-4.3)	2.7e-01
	ID burden	1.8 (0.7-4.8)	2.0e-01
Logistic regressions with signature presence as a dependent variable, unless signature is present in >75% of samples in which case the above/below median approach is used.
Covariates include sex, age of diagnosis, country of residence and tobacco smoking status.
Results passing multiple comparisons are highlighed in bold.

### Sheet: Supplementary Table 7
Supplementary Note Table 7. Associations of ccRCC risk factors with copy number (CN) and structural variant (SV) mutational signatures and mutational burden
Risk factor	Signature	OR (95% CI)	p-value
Age of diagnosis	CN1	0.8 (0.7-0.9)	7.5e-04
	CN2	1.2 (1.0-1.3)	7.1e-02
	CN9	0.8 (0.6-1.1)	1.5e-01
	CN13	1.5 (1.0-2.3)	7.9e-02
	SV_A	0.9 (0.8-1.1)	3.9e-01
	SV_B	1.1 (1.0-1.3)	7.2e-02
	SV_C	1.0 (0.9-1.2)	8.9e-01
	CNV burden	1.1 (1.0-1.2)	1.5e-01
	SV burden	1.1 (1.0-1.2)	2.4e-01
Sex	CN1	0.6 (0.4-0.8)	1.2e-04
	CN2	1.9 (1.3-2.7)	1.3e-03
	CN9	1.1 (0.5-2.4)	7.3e-01
	CN13	0.7 (0.3-2.0)	4.9e-01
	SV_A	1.3 (1.0-1.7)	6.9e-02
	SV_B	1.1 (0.8-1.4)	6.8e-01
	SV_C	1.0 (0.7-1.4)	9.0e-01
	CNV burden	1.2 (0.9-1.6)	3.4e-01
	SV burden	1.4 (1.1-1.9)	1.7e-02
Stage	CN1	0.6 (0.5-0.7)	4.8e-14
	CN2	1.2 (1.1-1.4)	8.6e-03
	CN9	1.3 (1.0-1.9)	7.8e-02
	CN13	1.3 (0.9-2.0)	1.3e-01
	SV_A	1.2 (1.1-1.4)	5.8e-03
	SV_B	1.5 (1.3-1.7)	9.0e-10
	SV_C	1.0 (0.9-1.2)	8.5e-01
	CNV burden	1.4 (1.2-1.6)	7.7e-06
	SV burden	1.5 (1.4-1.8)	5.6e-11
Tobacco smoking	CN1	0.9 (0.7-1.2)	5.1e-01
	CN2	1.0 (0.7-1.5)	8.5e-01
	CN9	1.3 (0.6-2.8)	4.6e-01
	CN13	3.3 (1.2-10.0)	1.7e-02
	SV_A	1.0 (0.8-1.3)	9.6e-01
	SV_B	1.4 (1.0-1.8)	3.5e-02
	SV_C	0.8 (0.6-1.2)	3.0e-01
	CNV burden	1.3 (0.9-1.7)	1.1e-01
	SV burden	1.1 (0.8-1.4)	5.6e-01
BMI	CN1	1.1 (1.0-1.2)	1.9e-01
	CN2	1.0 (0.9-1.2)	6.2e-01
	CN9	0.9 (0.6-1.2)	3.4e-01
	CN13	0.8 (0.5-1.2)	1.9e-01
	SV_A	0.9 (0.8-1.1)	3.5e-01
	SV_B	0.9 (0.8-1.1)	4.1e-01
	SV_C	1.0 (0.9-1.2)	8.8e-01
	CNV burden	0.9 (0.8-1.0)	6.6e-02
	SV burden	0.9 (0.8-1.1)	4.2e-01
Hypertension	CN1	1.0 (0.8-1.3)	9.3e-01
	CN2	0.9 (0.6-1.2)	4.4e-01
	CN9	1.8 (0.9-4.0)	1.0e-01
	CN13	1.0 (0.4-2.5)	7.6e-01
	SV_A	1.0 (0.7-1.3)	9.3e-01
	SV_B	0.8 (0.6-1.1)	1.2e-01
	SV_C	0.8 (0.5-1.1)	1.3e-01
	CNV burden	0.9 (0.7-1.2)	4.3e-01
	SV burden	1.0 (0.8-1.3)	9.4e-01
Diabetes	CN1	1.1 (0.7-1.6)	7.7e-01
	CN2	1.0 (0.6-1.6)	9.2e-01
	CN9	0.6 (0.2-1.7)	3.3e-01
	CN13	1.2 (0.3-3.9)	6.6e-01
	SV_A	0.8 (0.5-1.2)	2.9e-01
	SV_B	1.1 (0.7-1.6)	7.9e-01
	SV_C	0.6 (0.3-1.1)	9.2e-02
	CNV burden	0.7 (0.4-1.1)	9.2e-02
	SV burden	0.8 (0.6-1.3)	3.9e-01
PFOA	CN1	1.2 (1.0-1.5)	1.6e-02
	CN2	0.9 (0.7-1.1)	3.4e-01
	CN9	1.0 (0.6-1.6)	7.1e-01
	CN13	1.0 (0.6-1.8)	7.7e-01
	SV_A	0.9 (0.8-1.1)	3.4e-01
	SV_B	0.9 (0.7-1.0)	1.1e-01
	SV_C	0.9 (0.7-1.1)	1.9e-01
	SBS burden	0.8 (0.6-0.9)	1.3e-02
	DBS burden	1.0 (0.9-1.2)	7.3e-01
	ID burden	0.9 (0.8-1.1)	5.3e-01
	CNV burden	0.9 (0.7-1.0)	7.2e-02
	SV burden	0.8 (0.7-0.9)	9.5e-03
Family history of RCC	CN1	1.0 (0.6-2.0)	9.1e-01
	CN2	1.3 (0.6-2.9)	4.9e-01
	CN9	1.9 (0.4-6.4)	3.8e-01
	CN13	1.1 (0.1-4.6)	7.6e-01
	SV_A	2.1 (1.1-4.1)	3.0e-02
	SV_B	0.9 (0.5-1.7)	7.4e-01
	SV_C	0.5 (0.1-1.2)	1.2e-01
	CNV burden	0.6 (0.3-1.3)	2.1e-01
	SV burden	2.0 (1.1-3.9)	3.5e-02
Logistic regressions with signature presence as a dependent variable, unless signature is present in >75% of samples in which case the above/below median approach is used.
Covariates include sex, age of diagnosis, country of residence and tobacco smoking status.
Results passing multiple comparisons are highlighed in bold.

### Sheet: Supplementary Table 8
Supplementary Note Table 8. Associations of copy number (CN) and structural variant (SV) mutational signatures and mutational burden with age-standardised incidence rates (ASR) of ccRCC
Signature	Effect size (95% CI)	Regression type	p-value
CN1	-0.18 (-0.41-0.04)	linear	1.1e-01
CN2	1.03 (0.97-1.08)	logistic	3.6e-01
CN9	0.79 (0.70-0.89)	logistic	5.5e-05
CN13	1.11 (0.96-1.29)	logistic	1.6e-01
SV_A	-0.55 (-0.79--0.32)	linear	5.8e-06
SV_B	1.06 (1.01-1.10)	logistic	1.3e-02
SV_C	0.98 (0.93-1.03)	logistic	4.8e-01
CNV burden	-0.49 (-0.70--0.27)	linear	7.7e-06
SV burden	-0.29 (-0.95-0.37)	linear	3.9e-01
Linear regressions are run with signature attribution or burden as a dependent variable and ASR as an independent variable if signature is present in >=75% of samples, otherwise the logistic regressions are used with signature presence as a dependent variable.
Covariates in all regressions include sex and age of diagnosis.
Results passing multiple comparisons are highlighed in bold.

### Sheet: Supplementary Note Table 9
Supplementary Note Table 9. Associations of polygenic risk scores with age-standardised incidence rates (ASR) of ccRCC.
PRS instrument	Effect size (95% CI)	p-value
RCC risk	0.19 (-0.16-0.54)	3.0e-01
BMI	0.05 (-0.36-0.46)	8.0e-01
Systolic blood pressure	0.19 (-0.62-1.00)	6.4e-01
Diastolic blood pressure	0.17 (-0.47-0.81)	5.9e-01
Fasting glucose	-0.82 (-1.52--0.12)	2.2e-02
Fasting insulin	-0.42 (-4.11-3.27)	8.2e-01
Tobacco smoking	0.29 (-0.60-1.18)	5.3e-01
Linear regressions with ASR as a dependent variable and PRS as an independent variable.
Covariates include sex, age of diagnosis, and first five principal components of the genetic ancestry PCA.
No results pass the multiple comparisons.
														S

### Sheet: Supplementary Note Table 10
Supplementary Note Table 10. Intensity variability of 10 known compounds across all QC samples.
Name	N	Mean	RSD
Phenylalanine	79	10518087	8.3%
Kynurenine	79	280633	8.4%
Hypoxanthine	79	367876	8.5%
Indole-3-acetic acid	79	106292	9.8%
Hippuric acid	79	61819	10.2%
Tryptophan	79	4634274	10.6%
Tyrosine	79	688349	11.3%
Valine	79	5872942	11.4%
Inosine	79	8622	14.7%
Cortisol	79	64309	15.9%
